# Genetic analysis of blood molecular phenotypes reveals regulatory networks affecting complex traits: a DIRECT study

**DOI:** 10.1101/2021.03.26.21254347

**Authors:** Ana Viñuela, Andrew A. Brown, Juan Fernandez, Mun-Gwan Hong, Caroline A. Brorsson, Robert W. Koivula, David Davtian, Théo Dupuis, Ian M. Forgie, Jonathan Adam, Kristine H. Allin, Robert Caiazzo, Henna Cederberg, Federico De Masi, Petra J.M. Elders, Giuseppe N. Giordano, Mark Haid, Torben Hansen, Tue Hansen, Andrew T. Hattersley, Alison J. Heggie, Cédric Howald, Angus G. Jones, Tarja Kokkola, Markku Laakso, Anubha Mahajan, Andrea Mari, Timothy J. McDonald, Donna McEvoy, Miranda Mourby, Petra Musholt, Birgitte Nilsson, François Pattou, Deborah Penet, Violeta Raverdy, Martin Ridderstrale, Luciana Romano, Femke Rutters, Sapna Sharma, Harriet Teare, Leen M T’Hart, Kostas Tsirigos, Jagadish Vangipurapu, Henrik Vestergaard, Søren Brunak, Paul W. Franks, Gary Frost, Harald Grallert, Bernd Jablonka, Mark I. McCarthy, Imre Pavo, Oluf Pedersen, Hartmut Ruetten, Mark Walker, the DIRECT consortium, Jerzy Adamski, Jochen M. Schwenk, Ewan R. Pearson, Emmanouil T. Dermitzakis

**Author notes:** Corresponding authors: Ana Viñuela and Emmanouil T. Dermitzakis.

## Abstract

Genetic variants identified by genome-wide association studies can contribute to disease risk by altering the production and abundance of mRNA, proteins and other molecules. However, the interplay between molecular intermediaries that define the pathway from genetic variation to disease is not well understood. Here, we evaluated the shared genetic regulation of mRNA molecules, proteins and metabolites derived from whole blood from 3,029 human donors. We find abundant allelic heterogeneity, where multiple variants regulate a particular molecular phenotype, and pleiotropy, where a single variant was associated with multiple molecular phenotypes over multiple genomic regions. We find varying proportions of shared genetic regulation across phenotypes, highest between expression and proteins (66.6%). We were able to recapitulate a substantial proportion of gene expression genetic regulation in a diverse set of 44 tissues, with a median of 88% shared associations for blood expression and 22.3% for plasma proteins. Finally, the genetic and molecular associations were represented in networks including 2,828 known GWAS variants. One sub-network shows the trans relationship between rs149007767 and *RTEN*, and identifies *GRB10* and *IKZF1* as candidates mediating genes. Our work provides a roadmap to understanding molecular networks and deriving the underlying mechanism of action of GWAS variants across different molecular phenotypes.
