## Supplementary Data 4 for "Genetic analysis of blood molecular phenotypes reveals regulatory networks affecting complex traits: a DIRECT study"

### Sheet: Summary_VEP_enrichment
Categories	cis_eQTLs	trans_eQTLs	cis_pQTLs	trans_pQTLs	OR_cis_v_trans_eQTLs	P_value_cis_v_trans_eQTLs	OR_cis_v_trans_pQTLs	P_value_cis_v_trans_pQTLs	OR_cis_e_v_cis_pQTLs	P_value_cis_e_v_cis_pQTLs
3_prime_UTR_variant	61	0	0	0	Inf	0.275559	0	1	Inf	0.180001
3_prime_UTR_variant,NMD_transcript_variant	18	0	1	1	Inf	1	0.434222	0.514816	0.761743	0.545611
5_prime_UTR_variant	29	1	20	0	1.03922	1	Inf	0.000837553	0.0582858	8.61673e-16
5_prime_UTR_variant,NMD_transcript_variant	4	0	3	0	Inf	1	Inf	0.557006	0.0560833	0.00205991
downstream_gene_variant	1288	28	26	7	1.76235	0.00317689	1.66312	0.32724	2.29105	9.94836e-06
intergenic_variant	451	19	15	7	0.842246	0.437412	0.929342	0.817572	1.2883	0.399309
intron_variant	3307	146	192	70	0.693831	0.00192821	1.42121	0.0819905	0.560188	8.65534e-08
intron_variant,NMD_transcript_variant	482	22	21	10	0.772271	0.2572	0.908287	0.840979	0.970254	0.907223
intron_variant,non_coding_transcript_variant	945	46	21	21	0.703522	0.0339508	0.400212	0.00768329	2.01726	0.000984628
missense_variant	53	1	4	10	1.90451	1	0.165254	0.00157584	0.5584	0.29373
missense_variant,NMD_transcript_variant	3	0	0	1	Inf	1	0	0.30315	Inf	1
non_coding_transcript_exon_variant	128	4	9	5	1.14878	1	0.777767	0.76869	0.596278	0.127683
regulatory_region_variant	439	17	17	8	0.921285	0.693431	0.920778	0.826326	1.09853	0.807874
splice_acceptor_variant,non_coding_transcript_variant	7	0	0	0	Inf	1	0	1	Inf	1
splice_donor_variant	1	0	0	0	Inf	1	0	1	Inf	1
splice_region_variant,5_prime_UTR_variant	3	0	0	0	Inf	1	0	1	Inf	1
splice_region_variant,intron_variant	18	0	0	0	Inf	1	0	1	Inf	1
splice_region_variant,intron_variant,NMD_transcript_variant	3	0	0	0	Inf	1	0	1	Inf	1
splice_region_variant,intron_variant,non_coding_transcript_variant	2	0	0	0	Inf	1	0	1	Inf	1
splice_region_variant,non_coding_transcript_exon_variant	1	0	0	0	Inf	1	0	1	Inf	1
splice_region_variant,synonymous_variant	10	0	0	0	Inf	1	0	1	Inf	1
splice_region_variant,synonymous_variant,NMD_transcript_variant	1	0	0	0	Inf	1	0	1	Inf	1
stop_lost	3	0	0	0	Inf	1	0	1	Inf	1
stop_lost,NMD_transcript_variant	1	0	0	0	Inf	1	0	1	Inf	1
synonymous_variant	34	0	0	0	Inf	0.631359	0	1	Inf	0.402007
synonymous_variant,NMD_transcript_variant	3	0	0	0	Inf	1	0	1	Inf	1
TF_binding_site_variant	59	0	2	0	Inf	0.271003	Inf	1	1.25088	1
upstream_gene_variant	1242	24	33	14	1.99837	0.000619332	1.02798	1	1.6939	0.00348173

### Sheet: Summary_CHMM_enrichment
new_oddsratios_CHMM.Categories	OR_cis_e_v_cis_pQTLs_E033	P_value_cis_e_v_cis_pQTLs_E033	OR_cis_e_v_cis_pQTLs_E034	P_value_cis_e_v_cis_pQTLs_E034	OR_cis_e_v_cis_pQTLs_E037	P_value_cis_e_v_cis_pQTLs_E037	OR_cis_e_v_cis_pQTLs_E038	P_value_cis_e_v_cis_pQTLs_E038	OR_cis_e_v_cis_pQTLs_E039	P_value_cis_e_v_cis_pQTLs_E039	OR_cis_e_v_cis_pQTLs_E040	P_value_cis_e_v_cis_pQTLs_E040	OR_cis_e_v_cis_pQTLs_E041	P_value_cis_e_v_cis_pQTLs_E041	OR_cis_e_v_cis_pQTLs_E042	P_value_cis_e_v_cis_pQTLs_E042	OR_cis_e_v_cis_pQTLs_E043	P_value_cis_e_v_cis_pQTLs_E043	OR_cis_e_v_cis_pQTLs_E044	P_value_cis_e_v_cis_pQTLs_E044	OR_cis_e_v_cis_pQTLs_E045	P_value_cis_e_v_cis_pQTLs_E045	OR_cis_e_v_cis_pQTLs_E047	P_value_cis_e_v_cis_pQTLs_E047	OR_cis_e_v_cis_pQTLs_E048	P_value_cis_e_v_cis_pQTLs_E048	OR_cis_e_v_cis_pQTLs_E062	P_value_cis_e_v_cis_pQTLs_E062
Active TSS	3.30027	0.00210696	3.28961	0.00210225	2.67022	0.00396981	3.74321	0.000455681	3.18812	0.0294156	3.34291	0.00216198	3.70856	0.00193025	3.22337	0.0297304	3.23101	0.00286755	4.95795	0.00771154	3.58888	0.00375576	3.57763	0.000850227	2.76176	0.00304761	3.55627	0.00084205
Transcription 5 Enhancer	2.08447	0.0792139	1.96208	0.0104534	2.77908	0.000244778	3.0879	0.000231353	1.72678	0.0218135	2.70904	0.000436551	2.10399	0.00163935	2.60141	0.00074308	2.02632	0.00103044	2.40537	0.00292138	2.09189	0.0232219	2.39513	0.00164075	2.66551	0.00230345	2.82389	0.00536875
Transcription 3 Enhancer	0.776475	0.267311	0.86906	0.635199	0.759238	0.22927	1.00737	1	2.02709	0.10254	0.888539	0.589802	1.09074	1	0.822447	0.426581	1.43393	0.390192	0.872788	0.573391	1.03822	1	0.847342	0.489416	1.10634	0.88842	0.977199	0.890267
Transcription Weak Enhancer	1.51452	0.0385871	1.32814	0.356656	1.23078	0.408843	1.44461	0.0988803	1.47237	0.0979998	1.48076	0.109925	1.23914	0.435641	1.44953	0.130491	1.08182	0.90214	1.73289	0.0160273	1.51764	0.0321075	1.87961	0.0210197	1.69251	0.0242495	1.96463	0.00302015
Active Enhancer 1	2.71264	0.072101	1.36269	0.32926	1.20768	0.685988	1.38492	0.407352	1.42431	0.299647	2.63559	0.0221287	1.43995	0.18449	1.27119	0.56593	1.26591	0.565675	1.36639	0.405783	1.81103	0.162354	2.06952	0.0569003	2.96508	0.0164063	4.43209	0.137976
Active Enhancer 2	1.27165	0.511891	1.20243	0.548396	2.22321	0.00812697	2.64457	0.00132687	1.36006	0.305225	1.67351	0.0549902	1.6679	0.0838274	1.3237	0.280661	1.69108	0.0403273	1.35685	0.424674	1.30034	0.437539	1.28087	0.426674	1.63577	0.0605289	1.60797	0.126601
Active Enhancer Flank	1.61241	0.102403	1.46388	0.173841	1.57219	0.21854	2.0933	0.0796162	2.04032	0.0781804	2.478	0.0161079	1.3829	0.443079	1.94568	0.0663701	2.22497	0.0194415	1.64946	0.226958	1.78901	0.20752	2.05635	0.0300185	1.4008	0.33968	2.09755	0.013067
Weak Enhancer 1	1.00804	1	1.55885	0.349245	0.86641	0.519297	0.816104	0.366081	1.15677	0.693922	0.93805	0.792022	0.812763	0.397292	0.846439	0.476591	0.773275	0.311049	1.04704	1	0.9134	0.634211	0.713595	0.14809	0.865551	0.474622	0.83545	0.385817
Weak Enhancer 2	1.12098	0.379954	0.976373	0.842498	1.23119	0.353874	0.930458	0.6624	0.959869	0.768064	1.05986	0.850842	0.924025	0.670953	1.30192	0.249166	0.868908	0.485024	1.05749	0.810117	1.35327	0.0983775	1.18739	0.500042	0.994833	0.931767	1.13473	0.41378
Enhancer Acetylation Only	0.915691	0.605471	1.4315	0.803612	0.300073	0.012313	1.44025	0.803952	0.863257	0.692716	0.666618	0.350126	1.22988	1	0.854447	0.745291	2.45093	0.249038	0.522464	0.197258	0.601623	0.462044	3.0128	0.376655	0.693084	0.652252	1.86953	0.385726
DNase only	0.931778	0.85118	0.634699	0.058214	1.05833	1	1.25338	0.580971	1.15038	0.782955	0.818053	0.425376	0.934746	0.791635	0.952857	0.794183	1.115	0.79643	1.34481	0.423278	0.992148	0.887606	1.05713	1	0.847342	0.489416	0.757444	0.176558
Promoter Upstream TSS	1.99202	0.00129452	1.35234	0.116868	1.70868	0.00535807	1.61919	0.0158426	1.63086	0.0194987	1.84652	0.00248887	1.58126	0.0187508	1.76386	0.00871137	1.68909	0.0081167	1.76894	0.00641402	2.28208	0.00021373	2.1423	0.000310161	2.05634	0.000820711	1.33143	0.167827
ZNF genes & repeats	10.344	0.00100835	Inf	0.00112373	Inf	0.000494112	Inf	0.00050018	Inf	0.000232725	9.0466	0.00290077	Inf	0.000331129	Inf	0.000239786	Inf	0.000339778	Inf	0.000245806	9.39059	0.00199283	Inf	0.000333975	Inf	0.000487898	4.75939	0.0108137
Heterochromatin	2.69518	0.00959696	3.53571	0.00362738	2.57723	0.029835	2.35849	0.0278005	2.06952	0.0569003	2.8161	0.0125927	3.22365	0.00911208	2.79485	0.0124473	2.30098	0.0365105	2.33637	0.0276826	3.06066	0.00520773	2.23024	0.0474968	3.23028	0.00914085	3.549	0.00364954
Poised Promoter	0.911633	0.689494	0.799596	0.392457	0.812196	0.353347	0.809674	0.448751	0.899964	0.666546	0.886952	0.618943	0.776304	0.256718	0.712038	0.199717	0.802227	0.360813	0.928228	0.77688	0.86209	0.506821	1.07328	1	1.02061	1	1.30978	0.713969
Bivalent Promoter	0.610434	0.0415818	0.787971	0.407264	0.633691	0.0800326	0.734554	0.266076	0.60373	0.0564106	0.646412	0.127294	0.558406	0.0448067	0.561527	0.0198912	0.586152	0.0463711	0.59139	0.0389186	0.607687	0.0463142	0.669785	0.121106	0.759216	0.330434	0.884081	0.624946
Repressed PolyComb	0.828001	0.256997	0.711117	0.0698795	0.823049	0.304662	0.969471	0.841594	0.864224	0.384128	0.710695	0.0665089	0.879186	0.505906	0.857625	0.358228	0.807932	0.262262	0.864409	0.429962	0.803003	0.190765	0.828454	0.314024	0.819096	0.295592	0.860903	0.38245
Quiescent/Low	0.486034	1.72863e-42	0.489474	5.90384e-41	0.479255	5.21949e-43	0.46482	1.98533e-46	0.480725	5.2312e-43	0.486719	2.01462e-41	0.481059	1.5534e-42	0.476031	5.66535e-44	0.490579	1.2163e-40	0.462835	4.22267e-47	0.472627	3.97609e-45	0.47508	4.00339e-44	0.48824	5.858e-41	0.488643	7.33766e-42
Promoter Downstream TSS	3.11066	6.74391e-07	2.93041	2.62897e-08	2.9534	5.55278e-07	2.67761	3.96789e-06	3.21037	2.4182e-10	3.04467	1.67693e-07	2.77323	3.49183e-08	3.18898	7.446e-10	2.92119	5.93511e-08	2.98958	1.99816e-09	2.56434	2.29093e-06	2.56225	6.77279e-06	2.91782	1.66907e-06	2.82803	7.31545e-07
Promoter Downstream TSS	1.99372	0.0721938	0.74893	0.332927	2.58951	0.0967099	0.877314	0.715782	0.786842	0.444029	0.73834	0.287429	0.458099	0.0157088	0.853957	0.58203	1.63138	0.424892	0.991269	0.865473	1.02051	1	0.630478	0.137594	1.0501	1	1.01531	1
Transcription 5	1.73791	0.000814393	1.9183	9.46155e-05	1.49396	0.0156142	1.31485	0.0835754	1.48893	0.0167262	1.50154	0.0141426	1.62437	0.00388635	1.80241	0.00117664	1.98321	5.58881e-05	1.83576	0.000523042	1.6831	0.00297554	1.48596	0.0166585	1.52292	0.0111174	1.38228	0.033973
Transcription	1.41375	0.066915	1.23127	0.244356	1.77967	0.00959576	1.45104	0.0636261	1.29829	0.144222	1.98212	0.00305427	1.24717	0.239972	1.23491	0.285407	1.13729	0.524504	1.53563	0.0195411	1.29607	0.14912	1.42507	0.0747598	1.46417	0.0835436	1.23102	0.185411
Transcription 3	2.37754	3.84695e-14	2.4322	3.68151e-14	2.06566	8.2378e-11	2.04642	1.84912e-10	2.24847	1.0378e-12	1.97927	2.49206e-10	2.33661	3.44165e-12	2.15908	3.251e-12	2.23896	1.26828e-11	2.04189	3.57938e-10	2.19674	6.48646e-13	1.99469	1.01784e-10	1.8909	1.05486e-08	2.10557	7.10634e-11
Weak transcription	1.48561	4.95388e-05	1.61	1.63496e-06	1.68897	2.65208e-07	1.89816	6.45568e-10	1.50324	5.56401e-05	1.48886	6.54252e-05	1.67676	5.47748e-07	1.69313	2.42445e-07	1.42162	0.000380567	1.81219	1.91753e-08	1.53794	2.11282e-05	1.63551	8.6602e-07	1.67398	2.00515e-07	1.73607	4.76374e-08
Transcription Regulatory	1.02557	1	1.46539	0.0836019	1.57407	0.0474596	1.55258	0.0971419	1.55109	0.0414133	1.88965	0.0112156	2.0054	0.000282884	1.56184	0.0464919	1.52658	0.0495169	1.30278	0.21453	2.07564	0.00513955	1.76141	0.036922	1.28799	0.349138	1.00661	1

### Sheet: Legend
cis_eQTLs	Number of cis-eQTLs in the category
trans_eQTLs	Number of trans-eQTLs in the category
cis_pQTLs	Number of cis-pQTLs in the category
trans_pQTLs	Number of trans-pQTLs in the category
OR_cis_v_trans_eQTLs	Odd ratio of cis-eQTLs vs. trans-eQTLs
P_value_cis_v_trans_eQTLs	Pvalue for cis-eQTLs vs. trans-eQTLs
OR_cis_v_trans_pQTLs	Odd ratio of cis-pQTLs vs. trans-pQTLs
P_value_cis_v_trans_pQTLs	Pvalue for cis-pQTLs vs. trans-pQTLs
OR_cis_e_v_cis_pQTLs	Odd ratio of cis-eQTLs vs. cis-pQTLs
P_value_cis_e_v_cis_pQTLs	Pvalue for cis-eQTLs vs. cis-pQTLs
OR_cis_e_v_cis_pQTLs_E033	Odd ratio cis-eQTLs vs. cis-pQTLs for Primary T cells from cord blood
P_value_cis_e_v_cis_pQTLs_E033	Pvalue cis-eQTLs vs. cis-pQTLs for Primary T cells from cord blood
OR_cis_e_v_cis_pQTLs_E034	Odd ratio cis-eQTLs vs. cis-pQTLs for Primary T cells from peripheral blood
P_value_cis_e_v_cis_pQTLs_E034	Pvalue cis-eQTLs vs. cis-pQTLs for Primary T cells from peripheral blood
OR_cis_e_v_cis_pQTLs_E037	Odd ratio cis-eQTLs vs. cis-pQTLs for Primary T helper memory cells from peripheral blood
P_value_cis_e_v_cis_pQTLs_E037	Pvalue cis-eQTLs vs. cis-pQTLs for Primary T helper memory cells from peripheral blood
OR_cis_e_v_cis_pQTLs_E038	Odd ratio cis-eQTLs vs. cis-pQTLs for Primary T helper naive cells from peripheral blood
P_value_cis_e_v_cis_pQTLs_E038	Pvalue cis-eQTLs vs. cis-pQTLs for Primary T helper naive cells from peripheral blood
OR_cis_e_v_cis_pQTLs_E039	Odd ratio cis-eQTLs vs. cis-pQTLs for Primary T helper naive cells from peripheral blood
P_value_cis_e_v_cis_pQTLs_E039	Pvalue cis-eQTLs vs. cis-pQTLs for Primary T helper naive cells from peripheral blood
OR_cis_e_v_cis_pQTLs_E040	Odd ratio cis-eQTLs vs. cis-pQTLs for Primary T helper memory cells from peripheral blood
P_value_cis_e_v_cis_pQTLs_E040	Pvalue cis-eQTLs vs. cis-pQTLs for Primary T helper memory cells from peripheral blood
OR_cis_e_v_cis_pQTLs_E041	Odd ratio cis-eQTLs vs. cis-pQTLs for Primary T helper cells PMA-I stimulated
P_value_cis_e_v_cis_pQTLs_E041	Pvalue cis-eQTLs vs. cis-pQTLs for Primary T helper cells PMA-I stimulated
OR_cis_e_v_cis_pQTLs_E042	Odd ratio cis-eQTLs vs. cis-pQTLs for Primary T helper 17 cells PMA-I stimulated
P_value_cis_e_v_cis_pQTLs_E042	Pvalue cis-eQTLs vs. cis-pQTLs for Primary T helper 17 cells PMA-I stimulated
OR_cis_e_v_cis_pQTLs_E043	Odd ratio cis-eQTLs vs. cis-pQTLs for Primary T helper cells from peripheral blood
P_value_cis_e_v_cis_pQTLs_E043	Pvalue cis-eQTLs vs. cis-pQTLs for Primary T helper cells from peripheral blood
OR_cis_e_v_cis_pQTLs_E044	Odd ratio cis-eQTLs vs. cis-pQTLs for Primary T regulatory cells from peripheral blood
P_value_cis_e_v_cis_pQTLs_E044	Pvalue cis-eQTLs vs. cis-pQTLs for Primary T regulatory cells from peripheral blood
OR_cis_e_v_cis_pQTLs_E045	Odd ratio cis-eQTLs vs. cis-pQTLs for Primary T cells effector/memory enriched from peripheral blood
P_value_cis_e_v_cis_pQTLs_E045	Pvalue cis-eQTLs vs. cis-pQTLs for Primary T cells effector/memory enriched from peripheral blood
OR_cis_e_v_cis_pQTLs_E047	Odd ratio cis-eQTLs vs. cis-pQTLs for Primary T CD8+ naive cells from peripheral blood
P_value_cis_e_v_cis_pQTLs_E047	Pvalue cis-eQTLs vs. cis-pQTLs for Primary T CD8+ naive cells from peripheral blood
OR_cis_e_v_cis_pQTLs_E048	Odd ratio cis-eQTLs vs. cis-pQTLs for Primary T CD8+ memory cells from peripheral blood
P_value_cis_e_v_cis_pQTLs_E048	Pvalue cis-eQTLs vs. cis-pQTLs for Primary T CD8+ memory cells from peripheral blood
OR_cis_e_v_cis_pQTLs_E062	Odd ratio cis-eQTLs vs. cis-pQTLs for Primary mononuclear cells from peripheral blood
P_value_cis_e_v_cis_pQTLs_E062	Pvalue cis-eQTLs vs. cis-pQTLs for Primary mononuclear cells from peripheral blood
E033	Primary T cells from cord blood
E034	Primary T cells from peripheral blood
E037	Primary T helper memory cells from peripheral blood
E038	Primary T helper naive cells from peripheral blood
E039	Primary T helper naive cells from peripheral blood
E040	Primary T helper memory cells from peripheral blood
E041	Primary T helper cells PMA-I stimulated
E042	Primary T helper 17 cells PMA-I stimulated
E043	Primary T helper cells from peripheral blood
E044	Primary T regulatory cells from peripheral blood
E045	Primary T cells effector/memory enriched from peripheral blood
E047	Primary T CD8+ naive cells from peripheral blood
E048	Primary T CD8+ memory cells from peripheral blood
E062	Primary mononuclear cells from peripheral blood
