## Supplementary Data 12 for "Genetic analysis of blood molecular phenotypes reveals regulatory networks affecting complex traits: a DIRECT study"

### Sheet: CellCounts
Association	GeneName	Strand	GencodeLevel	GeneType	PhenotypeID	chrSNP	SNPpos	SNPid	REF	ALT	INFO	rsID	A1_FREQ	A2_FREQ	InfoScore	Nominal_Pval	Slope	GWAS_SNP	PUBMEDID	DISEASE_TRAIT	CHR_GWAS	POS_GWAS	eqtl_id	N_GWAS_hit	N_eQTLs	PP_H3	PP_H4	PP_ratio
Cis-eQTL	ADAM10	-	1	protein_coding	ENSG00000137845.10	15	58770523	15:58770523:C:T	C	T	AC=286;AN=5786	rs7161799	0.949544	0.0504556	0.903393	2.90124e-65	2.24939	rs7161799	32888493	Lymphocyte_counts	15	58478324	ENSG00000137845.10_15_58770523_C_T	70	70	0.00031058	0.99391	0.999688
Cis-eQTL	AHNAK	-	1	protein_coding	ENSG00000124942.9	11	62194434	11:62194434:A:G	A	G	AC=159;AN=5678	rs74679312	0.971955	0.0280454	0.818208	7.87305e-07	3.18306	rs74679312	32888493	Lymphocyte_counts	11	62426962	ENSG00000124942.9_11_62194434_A_G	89	89	0.000471095	0.0783227	0.994021
Cis-eQTL	ARRDC2	+	2	protein_coding	ENSG00000105643.5	19	18114000	19:18114000:C:T	C	T	AC=1061;AN=5406	rs12981683	0.803829	0.196171	0.926322	5.75448e-08	0.20292	rs12981683	27863252	Lymphocyte_counts	19	18003191	ENSG00000105643.5_19_18114000_C_T	83	83	0.00278351	0.996737	0.997215
Cis-eQTL	ATP2B4	+	2	protein_coding	ENSG00000058668.10	1	203657601	1:203657601:A:AT	A	AT	AC=4904;AN=5756	rs5780192	0.147049	0.852951	0.948225	4.37281e-12	-0.345196	rs5780192	27863252	Lymphocyte_counts	1	203688474	ENSG00000058668.10_1_203657601_A_AT	88	88	0.0557105	0.944288	0.944289
Cis-eQTL	CAB39	+	2	protein_coding	ENSG00000135932.6	2	231526526	2:231526526:G:C	G	C	AC=2532;AN=3830	rs6750050	0.33825	0.66175	0.816395	1.64118e-45	0.883013	rs6750050	32888493	Lymphocyte_counts	2	230661811	ENSG00000135932.6_2_231526526_G_C	71	71	0.38984	0.0176333	0.0432748
Cis-eQTL	CARD11	-	2	protein_coding	ENSG00000198286.5	7	3157702	7:3157702:A:G	A	G	AC=2723;AN=5076	rs6955702	0.46496	0.53504	0.922994	5.27945e-16	0.790895	rs6955702	32888493	Lymphocyte_counts	7	3118068	ENSG00000198286.5_7_3157702_A_G	133	133	0.0603003	0.510635	0.894383
Cis-eQTL	CD300LF	-	2	protein_coding	ENSG00000186074.14	17	72691928	17:72691928:T:C	T	C	AC=4867;AN=6058	rs2034310	0.197614	0.802386	1	1.75164e-49	1.26666	rs2034310	27863252	Lymphocyte_counts	17	74695789	ENSG00000186074.14_17_72691928_T_C	44	44	0.000820644	0.999168	0.999179
Cis-eQTL	CERKL	-	2	protein_coding	ENSG00000188452.9	2	182077535	2:182077535:A:T	A	T	AC=1775;AN=6042	rs11684463	0.705141	0.294859	0.995307	9.49115e-14	0.365916	rs11684463	32888493	Lymphocyte_counts	2	181212808	ENSG00000188452.9_2_182077535_A_T	57	57	0.00338915	0.996107	0.996609
Cis-eQTL	CMC1	+	2	protein_coding	ENSG00000187118.8	3	28284622	3:28284622:C:G	C	G	AC=1001;AN=6006	rs75831154	0.833496	0.166504	0.99242	1.12922e-09	0.0756744	rs75831154	32888493	Lymphocyte_counts	3	28243131	ENSG00000187118.8_3_28284622_C_G	52	52	0.00499924	0.993835	0.994995
Cis-eQTL	DOCK10	-	1	protein_coding	ENSG00000135905.14	2	225917580	2:225917580:G:T	G	T	AC=2652;AN=6042	rs2922755	0.559651	0.440349	0.997579	1.29423e-16	-0.271239	rs2922755	32888493	Lymphocyte_counts	2	225052863	ENSG00000135905.14_2_225917580_G_T	67	67	0.0130902	0.979892	0.986817
Cis-eQTL	FAM101A	+	2	protein_coding	ENSG00000178882.9	12	124399155	12:124399155:G:A	G	A	AC=2054;AN=5846	rs79478560	0.649416	0.350584	0.981616	8.8239e-07	-0.108146	rs79478560	27863252	Lymphocyte_counts	12	123914608	ENSG00000178882.9_12_124399155_G_A	42	42	0.0011586	0.998369	0.998841
Cis-eQTL	FAM63B	+	2	protein_coding	ENSG00000128923.6	15	58770523	15:58770523:C:T	C	T	AC=286;AN=5786	rs7161799	0.949544	0.0504556	0.903393	2.35839e-15	0.248336	rs7161799	32888493	Lymphocyte_counts	15	58478324	ENSG00000128923.6_15_58770523_C_T	70	70	0.0576016	0.546127	0.90459
Cis-eQTL	H2AFY	-	1	protein_coding	ENSG00000113648.12	5	134722833	5:134722833:C:A	C	A	AC=61;AN=5922	rs75925066	0.989611	0.0103892	0.794223	1.89105e-09	0.439845	rs75925066	32888493	Lymphocyte_counts	5	135387143	ENSG00000113648.12_5_134722833_C_A	29	29	1.20083e-07	0.99993	1
Cis-eQTL	HSF2	+	2	protein_coding	ENSG00000025156.8	6	122720806	6:122720806:G:A	G	A	AC=3189;AN=5974	rs6926219	0.466492	0.533508	0.993342	3.43245e-12	0.891688	rs6926219	32888493	Lymphocyte_counts	6	122399661	ENSG00000025156.8_6_122720806_G_A	54	54	0.00186259	0.0227452	0.924309
Cis-eQTL	HSPA12B	+	2	protein_coding	ENSG00000132622.6	20	3684022	20:3684022:A:G	A	G	AC=4175;AN=6058	rs611847	0.311734	0.688266	1	3.14479e-06	-0.0174667	rs611847	32888493	Lymphocyte_counts	20	3703375	ENSG00000132622.6_20_3684022_A_G	107	107	0.000431579	0.00476803	0.916998
Cis-eQTL	IKBKE	+	2	protein_coding	ENSG00000143466.9	1	206669465	1:206669465:C:T	C	T	AC=1502;AN=6058	rs3748022	0.753063	0.246937	1	6.62978e-47	-0.491343	rs3748022	32888493	Lymphocyte_counts	1	206496132	ENSG00000143466.9_1_206669465_C_T	63	63	1.90208e-09	1	1
Cis-eQTL	IL1RL1	+	2	protein_coding	ENSG00000115602.12	2	103045020	2:103045020:A:G	A	G	AC=4660;AN=5998	rs11694658	0.223706	0.776294	0.993071	7.39831e-108	0.138075	rs11694658	32888493	Lymphocyte_counts	2	102428560	ENSG00000115602.12_2_103045020_A_G	89	89	0.020292	0.979708	0.979708
Cis-eQTL	KDELR2	-	2	protein_coding	ENSG00000136240.5	7	6524843	7:6524843:C:G	C	G	AC=1634;AN=5540	rs2347784	0.704794	0.295206	0.949226	1.02299e-102	-0.468626	rs2347784	32888493	Lymphocyte_counts	7	6485212	ENSG00000136240.5_7_6524843_C_G	74	74	6.89585e-06	0.999993	0.999993
Cis-eQTL	LIPC	+	1	protein_coding	ENSG00000166035.6	15	58770523	15:58770523:C:T	C	T	AC=286;AN=5786	rs7161799	0.949544	0.0504556	0.903393	1.13803e-226	0.331595	rs7161799	32888493	Lymphocyte_counts	15	58478324	ENSG00000166035.6_15_58770523_C_T	70	70	9.81756e-05	0.995059	0.999901
Cis-eQTL	MANBA	-	2	protein_coding	ENSG00000109323.4	4	103554773	4:103554773:C:G	C	G	AC=3043;AN=6018	rs5026472	0.494322	0.505678	0.99578	7.38043e-19	-0.136022	rs5026472	27863252	Lymphocyte_counts	4	102633616	ENSG00000109323.4_4_103554773_C_G	113	113	0.0639141	0.936086	0.936086
Cis-eQTL	MINK1	+	2	protein_coding	ENSG00000141503.11	17	4738958	17:4738958:C:T	C	T	AC=1188;AN=4304	rs9895848	0.723833	0.276167	0.846548	4.82053e-06	-0.606614	rs9895848	27863252	Lymphocyte_counts	17	4835663	ENSG00000141503.11_17_4738958_C_T	61	61	0.00436915	0.0422369	0.906254
Cis-eQTL	PELP1	-	2	protein_coding	ENSG00000141456.10	17	4738958	17:4738958:C:T	C	T	AC=1188;AN=4304	rs9895848	0.723833	0.276167	0.846548	0.000114541	0.0611665	rs9895848	27863252	Lymphocyte_counts	17	4835663	ENSG00000141456.10_17_4738958_C_T	61	61	0.000372522	0.932954	0.999601
Cis-eQTL	R3HDM2	-	1	protein_coding	ENSG00000179912.15	12	57848639	12:57848639:G:A	G	A	AC=2756;AN=5402	rs3809114	0.489881	0.510119	0.944983	7.05468e-34	0.282486	rs3809114	32888493	Lymphocyte_counts	12	57454856	ENSG00000179912.15_12_57848639_G_A	48	48	0.00255339	0.254562	0.990069
Cis-eQTL	RBMS1	-	2	protein_coding	ENSG00000153250.13	2	161330940	2:161330940:T:C	T	C	AC=1202;AN=6056	rs10173412	0.801677	0.198323	0.999108	1.44434e-42	-0.204458	rs10173412	32888493	Lymphocyte_counts	2	160474429	ENSG00000153250.13_2_161330940_T_C	64	64	0.0016044	0.998396	0.998396
Cis-eQTL	RHOH	+	2	protein_coding	ENSG00000168421.8	4	40301624	4:40301624:C:T	C	T	AC=1154;AN=4838	rs73142294	0.762434	0.237566	0.875827	5.24658e-11	-0.154174	rs73142294	32888493	Lymphocyte_counts	4	40299607	ENSG00000168421.8_4_40301624_C_T	60	60	0.0374549	0.589285	0.940239
Cis-eQTL	SCML4	-	1	protein_coding	ENSG00000146285.9	6	108053364	6:108053364:G:A	G	A	AC=772;AN=5692	rs12526696	0.865477	0.134523	0.943724	3.94371e-09	-0.146676	rs12526696	32888493	Lymphocyte_counts	6	107732160	ENSG00000146285.9_6_108053364_G_A	49	49	0.0036622	0.994368	0.996331
Cis-eQTL	SEPHS2	-	2	protein_coding	ENSG00000179918.15	16	30482803	16:30482803:T:C	T	C	AC=2812;AN=5326	rs12716977	0.472467	0.527533	0.94183	0.000151498	0.209396	rs12716977	27863252	Lymphocyte_counts	16	30471482	ENSG00000179918.15_16_30482803_T_C	31	31	0.00553822	0.994462	0.994462
Cis-eQTL	SUPV3L1	+	2	protein_coding	ENSG00000156502.9	10	70976833	10:70976833:G:A	G	A	AC=4395;AN=6018	rs10762264	0.269955	0.730045	0.995508	2.47601e-50	-0.163146	rs10762264	32888493	Lymphocyte_counts	10	69217077	ENSG00000156502.9_10_70976833_G_A	93	93	0.0253908	0.974603	0.974609
Cis-eQTL	TBKBP1	+	2	protein_coding	ENSG00000198933.5	17	45870375	17:45870375:G:A	G	A	AC=979;AN=5760	rs4424943	0.831356	0.168644	0.961492	0.00027646	0.116604	rs4424943	32888493	Lymphocyte_counts	17	47793009	ENSG00000198933.5_17_45870375_G_A	67	67	1.89991e-05	0.000929879	0.979977
Cis-eQTL	TNIK	-	1	protein_coding	ENSG00000154310.12	3	170825920	3:170825920:G:A	G	A	AC=1535;AN=4974	rs2291900	0.692096	0.307904	0.908663	2.35744e-42	0.161213	rs2291900	32888493	Lymphocyte_counts	3	171108131	ENSG00000154310.12_3_170825920_G_A	26	26	7.54003e-07	0.999951	0.999999
Cis-eQTL	TSPAN15	+	1	protein_coding	ENSG00000099282.5	10	70975897	10:70975897:C:T	C	T	AC=4421;AN=6058	rs5030937	0.270471	0.729529	1	3.00867e-05	-0.0234967	rs5030937	32888493	Lymphocyte_counts	10	69216141	ENSG00000099282.5_10_70975897_C_T	88	88	0.0132139	0.96136	0.986441
Cis-eQTL	TYK2	-	1	protein_coding	ENSG00000105397.9	19	10459969	19:10459969:G:A	G	A	AC=1566;AN=5842	rs35251378	0.733122	0.266878	0.979688	1.41294e-114	1.34835	rs35251378	27863252	Lymphocyte_counts	19	10349293	ENSG00000105397.9_19_10459969_G_A	70	70	0.00193482	0.998065	0.998065
Cis-eQTL	UBE2H	-	1	protein_coding	ENSG00000186591.7	7	129505832	7:129505832:A:G	A	G	AC=1777;AN=5958	rs3807121	0.702459	0.297541	0.989795	2.11635e-11	-0.202439	rs3807121	32888493	Lymphocyte_counts	7	129865992	ENSG00000186591.7_7_129505832_A_G	97	97	0.0276641	0.0491472	0.639843
Cis-eQTL	YBEY	+	2	protein_coding	ENSG00000182362.9	21	48019868	21:48019868:G:A	G	A	AC=1639;AN=6058	rs881827	0.73098	0.26902	1	3.94615e-17	0.180987	rs881827	22286170	Lymphocyte_counts	21	46599955	ENSG00000182362.9_21_48019868_G_A	137	137	0.0340446	0.0522422	0.605448
Cis-eQTL	ZNF664	+	2	protein_coding	ENSG00000179195.11	12	124399155	12:124399155:G:A	G	A	AC=2054;AN=5846	rs79478560	0.649416	0.350584	0.981616	2.15331e-13	-0.15357	rs79478560	27863252	Lymphocyte_counts	12	123914608	ENSG00000179195.11_12_124399155_G_A	42	42	0.172574	0.825351	0.827068
Cis-eQTL	ZNRF1	+	1	protein_coding	ENSG00000186187.7	16	75185764	16:75185764:C:T	C	T	AC=1848;AN=6058	rs9939124	0.696486	0.303514	1	5.84193e-13	-0.0235779	rs9939124	32888493	Lymphocyte_counts	16	75151866	ENSG00000186187.7_16_75185764_C_T	104	104	0.0164166	0.814699	0.980248
Cis-eQTL	ABCD3	+	2	protein_coding	ENSG00000117528.7	1	94876928	1:94876928:G:A	G	A	AC=2650;AN=6046	rs4477285	0.562177	0.437823	0.997124	1.91941e-37	0.100837	rs4477285	32888493	Platelet_count	1	94411372	ENSG00000117528.7_1_94876928_G_A	30	30	0.00660093	0.945058	0.993064
Cis-eQTL	AK3	-	2	protein_coding	ENSG00000147853.12	9	4758972	9:4758972:G:A	G	A	AC=1240;AN=4942	rs113608931	0.749208	0.250792	0.889596	4.39237e-08	0.197044	rs113608931	32888493	Platelet_count	9	4758972	ENSG00000147853.12_9_4758972_G_A	106	106	0.06486	0.0204747	0.239934
Cis-eQTL	ALS2CR12	-	1	protein_coding	ENSG00000155749.8	2	202185132	2:202185132:A:G	A	G	AC=2975;AN=5996	rs2110690	0.502931	0.497069	0.996183	9.33245e-24	-0.0508067	rs2110690	32888493	Platelet_count	2	201320409	ENSG00000155749.8_2_202185132_A_G	62	62	0.00404806	0.992755	0.995939
Cis-eQTL	ATP11A	+	2	protein_coding	ENSG00000068650.14	13	113369975	13:113369975:T:G	T	G	AC=443;AN=5900	rs35745507	0.92495	0.0750497	0.953171	0.000131423	0.132821	rs35745507	32888493	Platelet_count	13	112715661	ENSG00000068650.14_13_113369975_T_G	60	60	0.00154547	0.185066	0.991718
Cis-eQTL	BRF1	-	2	protein_coding	ENSG00000185024.11	14	105758217	14:105758217:A:C	A	C	AC=1959;AN=5830	rs112790992	0.664209	0.335791	0.974826	7.76577e-13	0.0173959	rs112790992	27863252	Platelet_count	14	105291880	ENSG00000185024.11_14_105758217_A_C	51	51	0.0207618	0.979238	0.979238
Cis-eQTL	DSTN	+	2	protein_coding	ENSG00000125868.11	20	17630045	20:17630045:C:T	C	T	AC=3432;AN=5900	rs3790315	0.417633	0.582367	0.983887	5.13118e-174	-0.632628	rs3790315	32888493	Platelet_count	20	17649400	ENSG00000125868.11_20_17630045_C_T	43	43	0.00244355	0.518756	0.995312
Cis-eQTL	EEPD1	+	2	protein_coding	ENSG00000122547.6	7	36191699	7:36191699:G:A	G	A	AC=1264;AN=6058	rs4302748	0.791264	0.208736	1	7.31272e-18	-0.255379	rs4302748	21507922	Platelet_count	7	36152090	ENSG00000122547.6_7_36191699_G_A	129	129	0.0199453	0.0115067	0.36585
Cis-eQTL	EXOC3L2	-	2	protein_coding	ENSG00000130201.3	19	45740771	19:45740771:C:T	C	T	AC=1845;AN=5544	rs17356664	0.667019	0.332981	0.952959	5.71053e-12	0.0254843	rs17356664	22139419	Platelet_count	19	45237513	ENSG00000130201.3_19_45740771_C_T	68	68	0.0530141	0.946428	0.946956
Cis-eQTL	FAM107B	-	2	protein_coding	ENSG00000065809.9	10	14598740	10:14598740:G:C	G	C	AC=3298;AN=6026	rs10508477	0.452512	0.547488	0.996417	6.36248e-12	-0.481153	rs10508477	32888493	Platelet_count	10	14556741	ENSG00000065809.9_10_14598740_G_C	83	83	0.0196066	0.979389	0.980374
Cis-eQTL	GRK5	+	2	protein_coding	ENSG00000198873.10	10	121010256	10:121010256:A:G	A	G	AC=412;AN=5594	rs10886430	0.926353	0.0736475	0.892362	2.14356e-17	-0.437374	rs10886430	32888493	Platelet_count	10	119250744	ENSG00000198873.10_10_121010256_A_G	106	106	9.53899e-07	0.998919	0.999999
Cis-eQTL	IRF1	-	2	protein_coding	ENSG00000125347.9	5	131819921	5:131819921:C:A	C	A	AC=2745;AN=6058	rs2070729	0.54755	0.45245	1	6.2286e-08	-0.542751	rs2070729	22139419	Platelet_count	5	132484229	ENSG00000125347.9_5_131819921_C_A	85	85	0.0545357	0.945464	0.945464
Cis-eQTL	NLRP6	+	2	protein_coding	ENSG00000174885.8	11	308065	11:308065:T:C	T	C	AC=4986;AN=5180	rs9704108	0.0373444	0.962656	0.710687	9.11847e-06	-0.439535	rs9704108	27863252	Platelet_count	11	308065	ENSG00000174885.8_11_308065_T_C	95	95	0.000750034	0.996671	0.999248
Cis-eQTL	ORAOV1	-	1	protein_coding	ENSG00000149716.8	11	69502761	11:69502761:C:A	C	A	AC=4028;AN=5736	rs1192922	0.29687	0.70313	0.95903	4.48005e-14	0.0573198	rs1192922	32888493	Platelet_count	11	69687993	ENSG00000149716.8_11_69502761_C_A	35	35	0.0051341	0.311659	0.983794
Cis-eQTL	P2RX1	-	2	protein_coding	ENSG00000108405.3	17	3814429	17:3814429:C:T	C	T	AC=978;AN=5490	rs35154409	0.820755	0.179245	0.928686	7.30867e-17	0.555157	rs35154409	32888493	Platelet_count	17	3911135	ENSG00000108405.3_17_3814429_C_T	78	78	0.00995616	0.928671	0.989393
Cis-eQTL	PKN3	+	2	protein_coding	ENSG00000160447.6	9	131468740	9:131468740:G:A	G	A	AC=462;AN=5212	rs9697210	0.911456	0.0885436	0.84842	1.66699e-18	0.206397	rs9697210	32888493	Platelet_count	9	128706461	ENSG00000160447.6_9_131468740_G_A	29	29	0.00212856	0.379229	0.994418
Cis-eQTL	QPRT	+	1	protein_coding	ENSG00000103485.13	16	29674033	16:29674033:T:C	T	C	AC=443;AN=5958	rs11574552	0.925598	0.0744018	0.969505	7.7118e-22	-0.0838904	rs11574552	32888493	Platelet_count	16	29662712	ENSG00000103485.13_16_29674033_T_C	50	50	0.00199266	0.996195	0.998004
Cis-eQTL	RCCD1	+	1	protein_coding	ENSG00000166965.8	15	91506637	15:91506637:T:C	T	C	AC=779;AN=5814	rs8037137	0.866095	0.133905	0.958439	2.7442e-133	0.240565	rs8037137	32888493	Platelet_count	15	90963407	ENSG00000166965.8_15_91506637_T_C	85	85	0.999936	2.1241e-06	2.12423e-06
Cis-eQTL	RMI1	+	2	protein_coding	ENSG00000178966.11	9	86595498	9:86595498:G:A	G	A	AC=1576;AN=6058	rs296888	0.738878	0.261122	1	3.58455e-49	0.239924	rs296888	32888493	Platelet_count	9	83980583	ENSG00000178966.11_9_86595498_G_A	52	52	0.00748793	0.614508	0.987961
Cis-eQTL	RP11-162P23.2	+	2	protein_coding	ENSG00000257767.2	12	111800258	12:111800258:G:A	G	A	AC=1678;AN=5096	rs3809272	0.670629	0.329371	0.915325	5.47419e-05	-0.523219	rs3809272	27863252	Platelet_count	12	111362454	ENSG00000257767.2_12_111800258_G_A	34	34	1.03247e-05	0.993335	0.99999
Cis-eQTL	RP11-78O7.2	-	2	lincRNA	ENSG00000270091.1	17	19853094	17:19853094:GA:G	GA	G	AC=2059;AN=5730	rs35398779	0.641738	0.358262	0.963409	3.06175e-26	-0.243839	rs35398779	27863252	Platelet_count	17	19949782	ENSG00000270091.1_17_19853094_GA_G	34	34	0.00624275	0.993757	0.993757
Cis-eQTL	RRBP1	-	2	protein_coding	ENSG00000125844.11	20	17630045	20:17630045:C:T	C	T	AC=3432;AN=5900	rs3790315	0.417633	0.582367	0.983887	5.16129e-46	-0.37936	rs3790315	32888493	Platelet_count	20	17649400	ENSG00000125844.11_20_17630045_C_T	43	43	0.00235844	0.530671	0.995575
Cis-eQTL	SH2B3	+	1	protein_coding	ENSG00000111252.6	12	111900779	12:111900779:T:C	T	C	AC=53;AN=4696	rs78503944	0.988778	0.0112219	0.507207	0.000220822	-0.631104	rs78503944	32888493	Platelet_count	12	111462975	ENSG00000111252.6_12_111900779_T_C	19	19	0.000872075	0.0227062	0.963014
Cis-eQTL	SIGIRR	-	1	protein_coding	ENSG00000185187.8	11	308065	11:308065:T:C	T	C	AC=4986;AN=5180	rs9704108	0.0373444	0.962656	0.710687	6.83241e-07	-0.598942	rs9704108	27863252	Platelet_count	11	308065	ENSG00000185187.8_11_308065_T_C	95	95	0.0872452	0.726767	0.892821
Cis-eQTL	SSBP3	-	2	protein_coding	ENSG00000157216.11	1	54858912	1:54858912:G:T	G	T	AC=2142;AN=5930	rs213483	0.63834	0.36166	0.987878	2.43511e-08	0.125533	rs213483	32888493	Platelet_count	1	54393239	ENSG00000157216.11_1_54858912_G_T	44	44	0.0069691	0.552648	0.987547
Cis-eQTL	TBC1D22B	+	2	protein_coding	ENSG00000065491.8	6	37254097	6:37254097:C:CT	C	CT	AC=3603;AN=5840	rs560242923	0.382314	0.617686	0.980733	6.85178e-07	0.0641599	rs560242923	27863252	Platelet_count	6	37286322	ENSG00000065491.8_6_37254097_C_CT	35	35	0.00279679	0.997146	0.997203
Cis-eQTL	TCL1A	-	2	protein_coding	ENSG00000100721.6	14	96182062	14:96182062:A:G	A	G	AC=1097;AN=5954	rs728739	0.815556	0.184444	0.989735	2.37247e-17	-1.55628	rs728739	32888493	Platelet_count	14	95715725	ENSG00000100721.6_14_96182062_A_G	52	52	0.0092679	0.756061	0.98789
Cis-eQTL	TPM1	+	2	protein_coding	ENSG00000140416.15	15	63341996	15:63341996:T:C	T	C	AC=3671;AN=5518	rs11071720	0.335694	0.664306	0.95524	8.00838e-22	0.152791	rs11071720	32888493	Platelet_count	15	63049797	ENSG00000140416.15_15_63341996_T_C	82	82	0.999748	0.000209507	0.000209515
Cis-eQTL	UBE2N	-	1	protein_coding	ENSG00000177889.5	12	93883139	12:93883139:C:T	C	T	AC=1813;AN=6056	rs10431427	0.699032	0.300968	0.999451	2.16868e-08	-0.0447984	rs10431427	29403010	Platelet_count	12	93489363	ENSG00000177889.5_12_93883139_C_T	86	86	0.204697	0.599254	0.745386
Cis-eQTL	WBP2	-	1	protein_coding	ENSG00000132471.7	17	73851113	17:73851113:C:A	C	A	AC=572;AN=6046	rs55868394	0.9052	0.0947997	0.998056	1.24349e-05	-0.387586	rs55868394	32888493	Platelet_count	17	75855032	ENSG00000132471.7_17_73851113_C_A	72	72	2.88514e-05	0.99753	0.999971
Cis-eQTL	WNT11	-	2	protein_coding	ENSG00000085741.8	11	75897374	11:75897374:T:C	T	C	AC=1971;AN=5578	rs17749202	0.648181	0.351819	0.9588	2.44596e-34	0.0321252	rs17749202	32888493	Platelet_count	11	76186330	ENSG00000085741.8_11_75897374_T_C	62	62	0.00158364	0.973691	0.998376
Cis-eQTL	ZNF132	-	2	protein_coding	ENSG00000131849.10	19	58951693	19:58951693:G:C	G	C	AC=3149;AN=6020	rs11084545	0.477612	0.522388	0.99762	1.23088e-206	-0.185402	rs11084545	32888493	Platelet_count	19	58440326	ENSG00000131849.10_19_58951693_G_C	46	46	0.986443	7.66663e-05	7.77139e-05

### Sheet: Lipids_Traits
Association	GeneName	Strand	GencodeLevel	GeneType	PhenotypeID	chrSNP	SNPpos	SNPid	REF	ALT	INFO	rsID	A1_FREQ	A2_FREQ	InfoScore	Nominal_Pval	Slope	GWAS_SNP	PUBMEDID	DISEASE_TRAIT	CHR_GWAS	POS_GWAS	eqtl_id	N_GWAS_hit_window	N_eQTLs_window	N_snps_intersection	PP_H3_median	PP_H4_median	PP_ratio_median	N_GWAS_median	comment
Cis-eQTL	EDEM2	-	2	protein_coding	ENSG00000088298.8	20	33719183	20:33719183:G:A	G	A	AC=1231;AN=5998	rs3746428	0.796224	0.203776	0.985387	2.52602e-11	-0.327193	rs3746428	30275531	HDL_cholesterol	20	35131380	ENSG00000088298.8_20_33719183_G_A	49	76	44	0.000181261	0.00294606	0.94204	94674	NA
Cis-eQTL	HSPA4	+	2	protein_coding	ENSG00000170606.9	5	132467373	5:132467373:C:A	C	A	AC=336;AN=5390	rs10479024	0.93879	0.0612097	0.837333	0.000110196	-0.356848	rs10479024	30275531	HDL_cholesterol	5	133131681	ENSG00000170606.9_5_132467373_C_A	23	84	6	5.71695e-06	0.00264761	0.997845	94674	NA
Cis-eQTL	AMFR	-	2	protein_coding	ENSG00000159461.10	16	57009137	16:57009137:A:C	A	C	AC=113;AN=5290	rs545858676	0.978943	0.0210565	0.639582	1.23414e-05	-0.277157	rs545858676	32203549	HDL_cholesterol_levels	16	56975225	ENSG00000159461.10_16_57009137_A_C	128	97	82	0.00326616	0.0253854	0.886004	94674	NA
Cis-eQTL	DAGLB	-	1	protein_coding	ENSG00000164535.10	7	6456091	7:6456091:C:T	C	T	AC=1373;AN=5804	rs13235365	0.762777	0.237223	0.972776	3.56127e-84	0.444164	rs13235365	32203549	HDL_cholesterol_levels	7	6416460	ENSG00000164535.10_7_6456091_C_T	63	116	48	0.506605	0.493393	0.493394	94674	NA
Cis-eQTL	DPEP2	-	1	protein_coding	ENSG00000167261.9	16	67977382	16:67977382:T:C	T	C	AC=1093;AN=6012	rs1109166	0.818772	0.181228	0.994148	5.45658e-12	-4.83117	rs1109166	28334899	HDL_cholesterol_levels	16	67943479	ENSG00000167261.9_16_67977382_T_C	26	21	8	0.00614243	0.108253	0.946305	94674	NA
Cis-eQTL	GNAS	+	2	protein_coding	ENSG00000087460.19	20	57459868	20:57459868:T:C	T	C	AC=84;AN=5796	rs76602912	0.985334	0.0146662	0.780006	5.48945e-06	-3.0679	rs76602912	32203549	HDL_cholesterol_levels	20	58884813	ENSG00000087460.19_20_57459868_T_C	21	55	16	1.76366e-06	0.000156305	0.988842	94674	NA
Cis-eQTL	MED23	-	2	protein_coding	ENSG00000112282.13	6	131897278	6:131897278:C:T	C	T	AC=1055;AN=5820	rs2781668	0.819463	0.180537	0.968274	3.15183e-71	-0.246527	rs2781668	32203549	HDL_cholesterol_levels	6	131576138	ENSG00000112282.13_6_131897278_C_T	14	51	6	1.96801e-06	0.000447324	0.99562	94235	NA
Cis-eQTL	MYO5A	-	2	protein_coding	ENSG00000197535.10	15	53001538	15:53001538:T:C	T	C	AC=1433;AN=5794	rs2414178	0.753452	0.246548	0.969434	2.41426e-05	0.0663203	rs2414178	32203549	HDL_cholesterol_levels	15	52709341	ENSG00000197535.10_15_53001538_T_C	13	61	2	1.98622e-09	1.96526e-06	0.99899	94674	NA
Cis-eQTL	RAB3D	-	2	protein_coding	ENSG00000105514.3	19	11341029	19:11341029:C:T	C	T	AC=439;AN=5946	rs1865063	0.926176	0.0738244	0.967223	2.73831e-09	-1.35126	rs1865063	28334899	HDL_cholesterol_levels	19	11230353	ENSG00000105514.3_19_11341029_C_T	50	60	39	0.00646054	0.993507	0.993539	94674	NA
Cis-eQTL	RP11-54O7.17	-	2	lincRNA	ENSG00000272512.1	1	935222	1:935222:C:A	C	A	AC=3109;AN=5508	rs2298214	0.434752	0.565248	0.958092	1.77965e-06	-0.754428	rs2298214	32203549	HDL_cholesterol_levels	1	999842	ENSG00000272512.1_1_935222_C_A	1	87	0	NA	NA	NA	NA	null_intersection_between_eQTLs_and_GWAS_SNPs
Cis-eQTL	RPA2	-	2	protein_coding	ENSG00000117748.5	1	28219658	1:28219658:C:G	C	G	AC=132;AN=5454	rs17185038	0.976003	0.0239971	0.736439	6.63311e-189	6.12948	rs17185038	32203549	HDL_cholesterol_levels	1	27893147	ENSG00000117748.5_1_28219658_C_G	33	52	31	6.40904e-05	0.000459249	0.877536	94674	NA
Cis-eQTL	SNAP47	+	2	protein_coding	ENSG00000143740.10	1	228088833	1:228088833:T:C	T	C	AC=2180;AN=5608	rs10916239	0.611904	0.388096	0.964506	5.84811e-10	-0.0439446	rs10916239	32203549	HDL_cholesterol_levels	1	227901132	ENSG00000143740.10_1_228088833_T_C	35	82	22	0.00348292	0.174208	0.980399	87380	NA
Cis-eQTL	SP1	+	1	protein_coding	ENSG00000185591.5	12	53752692	12:53752692:G:A	G	A	AC=840;AN=6040	rs11170516	0.860608	0.139392	0.995226	6.70268e-30	1.15248	rs11170516	32203549	HDL_cholesterol_levels	12	53358908	ENSG00000185591.5_12_53752692_G_A	28	38	17	0.00991879	0.49639	0.98041	94674	NA
Cis-eQTL	SRP19	+	1	protein_coding	ENSG00000153037.8	5	112188456	5:112188456:T:C	T	C	AC=3654;AN=5948	rs454968	0.384855	0.615145	0.989976	1.68005e-12	-0.183228	rs454968	32203549	HDL_cholesterol_levels	5	112852759	ENSG00000153037.8_5_112188456_T_C	44	60	30	0.0670279	0.269008	0.800533	94674	NA
Cis-eQTL	WNT9A	-	2	protein_coding	ENSG00000143816.7	1	228088833	1:228088833:T:C	T	C	AC=2180;AN=5608	rs10916239	0.611904	0.388096	0.964506	5.46473e-09	-0.0111771	rs10916239	32203549	HDL_cholesterol_levels	1	227901132	ENSG00000143816.7_1_228088833_T_C	35	82	22	0.00348517	0.174858	0.980458	87380	NA
Cis-eQTL	CATSPER2	-	2	protein_coding	ENSG00000166762.12	15	43726625	15:43726625:A:C	A	C	AC=81;AN=6038	rs150844304	0.986578	0.0134217	0.949974	0.000138378	0.0346178	rs150844304	29507422	High_density_lipoprotein_cholesterol_levels	15	43434427	ENSG00000166762.12_15_43726625_A_C	25	46	14	1.32663e-06	0.996729	0.999999	94674	NA
Cis-eQTL	CPNE2	+	2	protein_coding	ENSG00000140848.12	16	57004889	16:57004889:G:A	G	A	AC=2589;AN=6058	rs7205804	0.572695	0.427305	1	6.50552e-05	-0.0381563	rs7205804	29507422	High_density_lipoprotein_cholesterol_levels	16	56970977	ENSG00000140848.12_16_57004889_G_A	136	105	87	0.023427	0.876287	0.973962	94674	NA
Cis-eQTL	CTC-479C5.17	-	2	lincRNA	ENSG00000267660.1	16	68024995	16:68024995:G:A	G	A	AC=1001;AN=6058	rs255052	0.836074	0.163926	1	3.78754e-38	0.283413	rs255052	31217584	High_density_lipoprotein_cholesterol_levels	16	67991092	ENSG00000267660.1_16_68024995_G_A	46	30	16	0.00414494	0.995855	0.995855	94674	NA
Cis-eQTL	DKFZP761J1410	+	2	protein_coding	ENSG00000105520.6	19	11342703	19:11342703:A:G	A	G	AC=1089;AN=5956	rs12979813	0.816316	0.183684	0.986037	2.41834e-05	-0.330317	rs12979813	31217584	High_density_lipoprotein_cholesterol_levels	19	11232027	ENSG00000105520.6_19_11342703_A_G	47	56	36	0.979776	0.0174067	0.0174559	94674	NA
Cis-eQTL	LILRA3	-	1	protein_coding	ENSG00000170866.7	19	54797848	19:54797848:C:T	C	T	AC=1517;AN=6058	rs103294	0.750967	0.249033	1	2.76172e-08	-8.84008	rs103294	29507422	High_density_lipoprotein_cholesterol_levels	19	54293995	ENSG00000170866.7_19_54797848_C_T	67	137	62	0.00294873	0.997051	0.997051	94235	NA
Cis-eQTL	NPIPA5	-	2	protein_coding	ENSG00000183793.9	16	15129940	16:15129940:C:T	C	T	AC=2327;AN=5804	rs3198697	0.598385	0.401615	0.977833	2.16067e-265	0.413134	rs3198697	29507422	High_density_lipoprotein_cholesterol_levels	16	15036083	ENSG00000183793.9_16_15129940_C_T	32	61	29	0.000585344	0.996316	0.999413	94674	NA
Cis-eQTL	NR1H3	+	1	protein_coding	ENSG00000025434.14	11	47286290	11:47286290:T:C	T	C	AC=2309;AN=6058	rs7120118	0.619117	0.380883	1	1.64677e-33	-0.0746376	rs7120118	31217584	High_density_lipoprotein_cholesterol_levels	11	47264739	ENSG00000025434.14_11_47286290_T_C	38	61	24	0.0396371	0.960363	0.960363	94674	NA
Cis-eQTL	PARD6A	+	2	protein_coding	ENSG00000102981.5	16	67708897	16:67708897:A:G	A	G	AC=1012;AN=6058	rs12449157	0.833172	0.166828	1	1.51308e-06	-0.127694	rs12449157	31217584	High_density_lipoprotein_cholesterol_levels	16	67674994	ENSG00000102981.5_16_67708897_A_G	23	20	10	0.543705	0.4223	0.437161	94674	NA
Cis-eQTL	PGAP3	-	1	protein_coding	ENSG00000161395.8	17	37830447	17:37830447:T:A	T	A	AC=4106;AN=6010	rs2934956	0.315789	0.684211	0.996299	7.62539e-82	-0.292903	rs2934956	29507422	High_density_lipoprotein_cholesterol_levels	17	39674194	ENSG00000161395.8_17_37830447_T_A	68	68	58	0.00967482	0.990325	0.990325	94674	NA
Cis-eQTL	PIGV	+	2	protein_coding	ENSG00000060642.6	1	27138393	1:27138393:C:T	C	T	AC=498;AN=6058	rs12748152	0.917956	0.0820438	1	2.50784e-141	-0.530326	rs12748152	29507422	High_density_lipoprotein_cholesterol_levels	1	26811902	ENSG00000060642.6_1_27138393_C_T	18	30	13	0.00576251	0.994237	0.994237	94674	NA
Cis-eQTL	PSRC1	-	2	protein_coding	ENSG00000134222.12	1	109817838	1:109817838:T:C	T	C	AC=4765;AN=6058	rs660240	0.213733	0.786267	1	2.3007e-109	-0.328941	rs660240	29507422	High_density_lipoprotein_cholesterol_levels	1	109275216	ENSG00000134222.12_1_109817838_T_C	50	65	41	0.00644908	0.993551	0.993551	94235	NA
Cis-eQTL	SCARB1	-	2	protein_coding	ENSG00000073060.11	12	125380232	12:125380232:G:A	G	A	AC=5023;AN=5768	rs7298751	0.12978	0.87022	0.95154	2.38898e-09	0.0578016	rs7298751	29507422	High_density_lipoprotein_cholesterol_levels	12	124895686	ENSG00000073060.11_12_125380232_G_A	16	65	11	0.00419181	0.9837	0.995757	94674	NA
Cis-eQTL	SLC12A3	+	1	protein_coding	ENSG00000070915.5	16	56994894	16:56994894:G:A	G	A	AC=2654;AN=5666	rs4783961	0.531886	0.468114	0.967076	4.76742e-05	0.00969632	rs4783961	30911093	High_density_lipoprotein_cholesterol_levels	16	56960982	ENSG00000070915.5_16_56994894_G_A	142	102	82	0.0347472	0.365762	0.913242	94674	NA
Cis-eQTL	TSNAXIP1	+	1	protein_coding	ENSG00000102904.10	16	67922342	16:67922342:G:A	G	A	AC=1068;AN=6058	rs10468274	0.824146	0.175854	0.999753	0.000777583	0.0801902	rs10468274	31566214	High_density_lipoprotein_cholesterol_levels	16	67888439	ENSG00000102904.10_16_67922342_G_A	37	26	9	0.0236639	0.519835	0.95646	94674	NA
Cis-eQTL	UBC	-	1	protein_coding	ENSG00000150991.10	12	125380232	12:125380232:G:A	G	A	AC=5023;AN=5768	rs7298751	0.12978	0.87022	0.95154	2.95255e-06	-1.15027	rs7298751	29507422	High_density_lipoprotein_cholesterol_levels	12	124895686	ENSG00000150991.10_12_125380232_G_A	16	65	11	0.00208312	0.98359	0.997887	94674	NA
Cis-eQTL	LITAF	-	1	protein_coding	ENSG00000189067.8	16	11641180	16:11641180:A:G	A	G	AC=2910;AN=6058	rs7203193	0.520471	0.479529	1	3.26043e-14	-2.26726	rs7203193	21347282	LDL_cholesterol	16	11547324	ENSG00000189067.8_16_11641180_A_G	97	122	83	0.285223	0.714777	0.714777	431167	NA
Cis-eQTL	PGS1	+	1	protein_coding	ENSG00000087157.14	17	76392144	17:76392144:G:A	G	A	AC=3387;AN=6058	rs17561950	0.441167	0.558833	1	5.9894e-09	-0.290634	rs17561950	30275531	LDL_cholesterol	17	78396063	ENSG00000087157.14_17_76392144_G_A	137	129	121	0.0378623	0.962129	0.962137	431167	NA
Cis-eQTL	THOP1	+	1	protein_coding	ENSG00000172009.10	19	2814181	19:2814181:C:T	C	T	AC=1778;AN=5886	rs941408	0.697844	0.302156	0.978697	2.2923e-08	-0.105287	rs941408	30275531	LDL_cholesterol	19	2814183	ENSG00000172009.10_19_2814181_C_T	37	54	29	0.00305247	0.115383	0.974227	431167	NA
Cis-eQTL	BAIAP2L1	-	2	protein_coding	ENSG00000006453.9	7	97977268	7:97977268:G:A	G	A	AC=966;AN=6048	rs112758337	0.840439	0.159561	0.998029	2.36935e-31	-0.0401205	rs112758337	32203549	LDL_cholesterol_levels	7	98347956	ENSG00000006453.9_7_97977268_G_A	48	47	38	0.00277275	0.997227	0.997227	431167	NA
Cis-eQTL	C6orf106	-	2	protein_coding	ENSG00000196821.5	6	34603691	6:34603691:G:A	G	A	AC=1065;AN=6040	rs76967117	0.824119	0.175881	0.997126	0	2.42538	rs76967117	32203549	LDL_cholesterol_levels	6	34635914	ENSG00000196821.5_6_34603691_G_A	51	51	35	NA	NA	NA	NA	error_coloc
Cis-eQTL	GNMT	+	2	protein_coding	ENSG00000124713.5	6	42919222	6:42919222:T:C	T	C	AC=3348;AN=6028	rs9471975	0.445237	0.554763	0.994108	5.56949e-89	-0.240655	rs9471975	32203549	LDL_cholesterol_levels	6	42951484	ENSG00000124713.5_6_42919222_T_C	76	90	72	0.0154693	0.984531	0.984531	431167	NA
Cis-eQTL	PPP2R5D	+	1	protein_coding	ENSG00000112640.10	6	42919222	6:42919222:T:C	T	C	AC=3348;AN=6028	rs9471975	0.445237	0.554763	0.994108	5.20221e-12	-0.139976	rs9471975	32203549	LDL_cholesterol_levels	6	42951484	ENSG00000112640.10_6_42919222_T_C	76	90	72	0.026748	0.973252	0.973252	431167	NA
Cis-eQTL	TARBP1	-	2	protein_coding	ENSG00000059588.5	1	234734956	1:234734956:C:T	C	T	AC=2723;AN=5242	rs10910476	0.479903	0.520097	0.9374	7.533e-08	-0.048303	rs10910476	32203549	LDL_cholesterol_levels	1	234599210	ENSG00000059588.5_1_234734956_C_T	74	78	63	0.994015	0.000143983	0.000144829	431167	NA
Cis-eQTL	TMEM50A	+	2	protein_coding	ENSG00000183726.6	1	25760920	1:25760920:C:T	C	T	AC=3267;AN=5992	rs11802413	0.455671	0.544329	0.994699	1.59082e-05	0.804011	rs11802413	28334899	LDL_cholesterol_levels	1	25434429	ENSG00000183726.6_1_25760920_C_T	62	43	42	0.00213178	0.0269744	0.926758	431167	NA
Cis-eQTL	COMT	+	1	protein_coding	ENSG00000093010.7	22	19949013	22:19949013:C:T	C	T	AC=3172;AN=5790	rs165722	0.452413	0.547587	0.978822	4.57896e-12	0.105734	rs165722	32493714	Low_density_lipoprotein_cholesterol_levels	22	19961490	ENSG00000093010.7_22_19949013_C_T	72	94	58	0.00339375	0.99658	0.996606	431167	NA
Cis-eQTL	CYC1	+	2	protein_coding	ENSG00000179091.4	8	145040856	8:145040856:G:T	G	T	AC=2043;AN=5922	rs11781667	0.655116	0.344884	0.98929	0.000138844	-0.0417411	rs11781667	32154731	Low_density_lipoprotein_cholesterol_levels	8	143966688	ENSG00000179091.4_8_145040856_G_T	45	39	37	0.0145436	0.812681	0.982419	431167	NA
Cis-eQTL	GSK3B	-	2	protein_coding	ENSG00000082701.10	3	119788512	3:119788512:G:GA	G	GA	AC=1810;AN=5424	rs570238285	0.666667	0.333333	0.944351	8.96384e-10	0.219288	rs570238285	32154731	Low_density_lipoprotein_cholesterol_levels	3	120069666	ENSG00000082701.10_3_119788512_G_GA	44	54	33	0.00523923	0.994761	0.994761	431167	NA
Cis-eQTL	NTN5	-	2	protein_coding	ENSG00000142233.7	19	49206417	19:49206417:A:G	A	G	AC=2611;AN=6058	rs492602	0.569149	0.430851	1	8.56537e-22	0.0391257	rs492602	29507422	Low_density_lipoprotein_cholesterol_levels	19	48703160	ENSG00000142233.7_19_49206417_A_G	106	81	75	0.00692335	0.993073	0.993077	431167	NA
Cis-eQTL	PHLDA2	-	2	protein_coding	ENSG00000181649.5	11	2998622	11:2998622:G:A	G	A	AC=673;AN=5898	rs61871243	0.886168	0.113832	0.971301	4.67579e-09	-0.0567937	rs61871243	32493714	Low_density_lipoprotein_cholesterol_levels	11	2977392	ENSG00000181649.5_11_2998622_G_A	67	104	53	0.00106071	0.765783	0.998617	431167	NA
Cis-eQTL	POR	+	2	protein_coding	ENSG00000127948.9	7	75614777	7:75614777:G:A	G	A	AC=1621;AN=6026	rs2302429	0.730071	0.269929	0.995809	1.35088e-11	0.3266	rs2302429	32154731	Low_density_lipoprotein_cholesterol_levels	7	75985459	ENSG00000127948.9_7_75614777_G_A	55	62	37	0.0739647	0.636669	0.895917	431167	NA
Cis-eQTL	VIM	+	2	protein_coding	ENSG00000026025.9	10	17255095	10:17255095:G:A	G	A	AC=2203;AN=5264	rs10795464	0.581663	0.418337	0.934501	1.15918e-18	4.29165	rs10795464	32493714	Low_density_lipoprotein_cholesterol_levels	10	17213096	ENSG00000026025.9_10_17255095_G_A	81	86	74	0.0367416	0.963251	0.963258	431167	NA
Cis-eQTL	C17orf61-PLSCR3	-	2	protein_coding	ENSG00000262481.1	17	7459299	17:7459299:G:T	G	T	AC=4367;AN=5296	rs11078696	0.175277	0.824723	0.908798	5.06416e-06	-0.219285	rs11078696	32203549	Triglyceride_levels	17	7555982	ENSG00000262481.1_17_7459299_G_T	43	69	28	0.00428863	0.1513	0.972436	94674	NA
Cis-eQTL	DBNL	+	1	protein_coding	ENSG00000136279.14	7	44267538	7:44267538:C:T	C	T	AC=250;AN=5446	rs62459095	0.953714	0.0462863	0.811796	1.78142e-08	0.380851	rs62459095	32203549	Triglyceride_levels	7	44227939	ENSG00000136279.14_7_44267538_C_T	27	58	19	0.0491859	0.72332	0.936329	94674	NA
Cis-eQTL	KANK2	-	1	protein_coding	ENSG00000197256.6	19	11291782	19:11291782:A:C	A	C	AC=418;AN=5980	rs573377651	0.930764	0.0692358	0.966901	2.1223e-31	-0.120139	rs573377651	32203549	Triglyceride_levels	19	11181106	ENSG00000197256.6_19_11291782_A_C	74	100	62	0.0162467	0.279568	0.945078	10753	NA
Cis-eQTL	MAP3K6	-	2	protein_coding	ENSG00000142733.10	1	26865971	1:26865971:T:C	T	C	AC=325;AN=6012	rs1002487	0.945112	0.054888	0.981293	1.84797e-05	-0.0797148	rs1002487	30108155	Triglyceride_levels	1	26539480	ENSG00000142733.10_1_26865971_T_C	14	39	9	5.67837e-06	0.00138655	0.995921	94674	NA
Cis-eQTL	NCR3	-	2	protein_coding	ENSG00000204475.5	6	32486965	6:32486965:C:T	C	T	AC=82;AN=4354	rs192955957	0.980348	0.0196516	0.476749	1.39647e-05	0.924275	rs192955957	32203549	Triglyceride_levels	6	32519188	ENSG00000204475.5_6_32486965_C_T	492	1035	258	0.00746572	0.0382176	0.836577	94674	NA
Cis-eQTL	PDF	-	2	protein_coding	ENSG00000258429.1	16	69378445	16:69378445:A:G	A	G	AC=1694;AN=5912	rs7186635	0.713413	0.286587	0.986053	2.8705e-11	-0.177688	rs7186635	32203549	Triglyceride_levels	16	69344542	ENSG00000258429.1_16_69378445_A_G	24	40	21	0.0015948	0.0942334	0.983358	94674	NA
Cis-eQTL	RP11-343C2.7	-	2	protein_coding	ENSG00000259900.1	16	69378445	16:69378445:A:G	A	G	AC=1694;AN=5912	rs7186635	0.713413	0.286587	0.986053	5.10032e-09	0.142539	rs7186635	32203549	Triglyceride_levels	16	69344542	ENSG00000259900.1_16_69378445_A_G	24	40	21	0.00159831	0.0970921	0.983805	94674	NA
Cis-eQTL	BTN3A1	+	2	protein_coding	ENSG00000026950.12	6	26441725	6:26441725:C:CT	C	CT	AC=623;AN=5840	rs573022400	0.893144	0.106856	0.949687	2.51739e-15	-4.73211	rs573022400	30275531	Triglycerides	6	26441498	ENSG00000026950.12_6_26441725_C_CT	34	57	9	7.56008e-05	0.0118358	0.993653	94674	NA
Cis-eQTL	FCGRT	+	2	protein_coding	ENSG00000104870.8	19	50016748	19:50016748:C:T	C	T	AC=329;AN=5934	rs59774409	0.944408	0.0555921	0.950191	1.61357e-12	-3.7992	rs59774409	29507422	Triglycerides	19	49513491	ENSG00000104870.8_19_50016748_C_T	36	62	26	0.00134431	0.998651	0.998656	94674	NA
Cis-eQTL	GPSM3	-	2	protein_coding	ENSG00000213654.5	6	32210799	6:32210799:A:G	A	G	AC=1175;AN=6014	rs419132	0.804545	0.195455	0.994816	1.38653e-05	1.23105	rs419132	25961943	Triglycerides	6	32243022	ENSG00000213654.5_6_32210799_A_G	189	254	152	0.055846	0.0356604	0.389704	94674	NA
Cis-eQTL	IRF3	-	2	protein_coding	ENSG00000126456.11	19	50016748	19:50016748:C:T	C	T	AC=329;AN=5934	rs59774409	0.944408	0.0555921	0.950191	1.36526e-08	-0.38609	rs59774409	29507422	Triglycerides	19	49513491	ENSG00000126456.11_19_50016748_C_T	36	62	26	0.00147588	0.998482	0.998524	94674	NA
Cis-eQTL	JMJD7-PLA2G4B	+	1	protein_coding	ENSG00000168970.16	15	42125234	15:42125234:C:T	C	T	AC=2166;AN=5982	rs1531140	0.638381	0.361619	0.995705	2.97388e-05	-0.258142	rs1531140	29507422	Triglycerides	15	41833036	ENSG00000168970.16_15_42125234_C_T	61	76	48	0.000210045	0.00476644	0.957792	94674	NA
Cis-eQTL	MIP	-	2	protein_coding	ENSG00000135517.6	12	56863770	12:56863770:G:C	G	C	AC=1001;AN=5904	rs2657880	0.830026	0.169974	0.982819	1.78984e-33	0.384358	rs2657880	29507422	Triglycerides	12	56469986	ENSG00000135517.6_12_56863770_G_C	31	31	19	0.00817336	0.990407	0.991815	94674	NA
Cis-eQTL	PTGES3	-	2	protein_coding	ENSG00000110958.11	12	56863770	12:56863770:G:C	G	C	AC=1001;AN=5904	rs2657880	0.830026	0.169974	0.982819	2.87409e-05	0.228718	rs2657880	29507422	Triglycerides	12	56469986	ENSG00000110958.11_12_56863770_G_C	31	31	19	0.0095947	0.975305	0.990258	94674	NA
Cis-eQTL	RMDN3	-	1	protein_coding	ENSG00000137824.11	15	41057507	15:41057507:C:T	C	T	AC=342;AN=5862	rs72735627	0.942372	0.0576282	0.935492	3.37708e-12	-0.125812	rs72735627	30275531	Triglycerides	15	40765309	ENSG00000137824.11_15_41057507_C_T	26	29	13	0.392323	0.0496251	0.112287	94674	NA

### Sheet: Legend
Association	Type of QTL association
GeneName	eGene name
Strand	Strand for the eGene
GencodeLevel	Defined by Gencode
GeneType	Defined by Gencode
PhenotypeID	Ensmbl ID
chrSNP	Chromosome for the eSNP
SNPpos	eSNP position
SNPid	eSNP unique ID
REF	Reference allele
ALT	Alternative allele (eQTL beta sign refers to this allele)
INFO	Allele counts
rsID	RS id for the eSNP
A1_FREQ	Frequency reference allele in DIRECT
A2_FREQ	Frequency alternative allele in DIRECT
InfoScore	Info score for imputation in DIRECT
Nominal_Pval	Pvalue for the eQTL
Slope	Beta for the eQTL
GWAS_SNP	GWAS SNPS ID
PUBMEDID	Publication reference given by the GWAS catalogue
DISEASE_TRAIT	GWAS trait
CHR_GWAS	Chromosome for the GWAS variant
POS_GWAS	Position for the GWAS variant
eqtl_id	Unique ID for the expression phenotype
N_GWAS_hit	Number of GWAs SNPs considered
N_eQTLs	Number of eQTL SNPs considered
PP_H3	Probability of both traits to have different causal signal
PP_H4	Probability of both traits to have the same causal signal
PP_ratio	Probability that both GWAS and cis-eQTLs were shared
